# Enhancing SARS-CoV-2 Lineage surveillance through the integration of a simple and direct qPCR-based protocol adaptation with established machine learning algorithms

**DOI:** 10.1101/2024.08.09.24310239

**Authors:** Cleber Furtado Aksenen, Débora Maria Almeida Ferreira, Pedro Miguel Carneiro Jeronimo, Thais de Oliveira Costa, Ticiane Cavalcante de Souza, Bruna Maria Nepomuceno Sousa Lino, Allysson Allan de Farias, Fabio Miyajima

## Abstract

The emergence of the SARS-CoV-2 and continuous spread of its descendent lineages have posed unprecedented challenges to the global public healthcare system. Here we present an inclusive approach integrating genomic sequencing and qPCR-based protocols to increment monitoring of variant Omicron sublineages. Viral RNA samples were fast tracked for genomic surveillance following the detection of SARS-CoV-2 by diagnostic laboratories or public health network units in Ceara (Brazil) and analyzed using paired-end sequencing and integrative genomic analysis. Validation of a key structural variation was conducted with gel electrophoresis for the presence of a specific ORF7a deletion within the “BE.9” lineages. A simple intercalating dye-based qPCR assay protocol was tested and optimized through the repositioning primers from the ARTIC v.4.1 amplicon panel, which was able to distinguish between “BE.9” and “non-BE.9” lineages, particularly BQ.1. Three ML models were trained with the melting curve of the intercalating dye-based qPCR that enabled lineage assignment with elevated accuracy. Amongst them, the Support Vector Machine (SVM) model had the best performance and after fine-tuning showed ∼96.52% (333/345) accuracy in comparison to the test dataset. The integration of these methods may allow rapid assessment of emerging variants and increment molecular surveillance strategies, especially in resource-limited settings. Our approach not only provides a cost-effective alternative to complement traditional sequencing methods but also offers a scalable analytical solution for enhanced monitoring of SARS-CoV-2 variants for other laboratories through easy-to-train ML algorithms, thus contributing to global efforts in pandemic control.
