## Supplementary Table 1 for "Enhancing SARS-CoV-2 Lineage surveillance through the integration of a simple and direct qPCR-based protocol adaptation with established machine learning algorithms"

### Sheet: Planilha1
RT-qPCR Protocol volumes	Optimized protocol	Manufactural protocol
GoTaq® qPCR Master Mix, 2X	5 μl	10 μl
GoScript™ RT Mix for 1-Step RT-qPCR (50X)	0.2 μl	0.4 μl
Primers	0.5 μl*	1 μl*
H2O	0.8 μl	2.6 μl
Sample	3 μl	5 μl
Final Reaction Volume	10 μl	20 l
*Volume not reported by the manufacturer and added by the authors.
