## Supplementary Table 2 for "Enhancing SARS-CoV-2 Lineage surveillance through the integration of a simple and direct qPCR-based protocol adaptation with established machine learning algorithms"

### Sheet: Planilha1
Steps	Manufactural protocol			Optimized protocol
	Temperature(°C)	Duration	Cycles	Temperature(°C)	Duration	Cycles
Initial Denaturation	45°C	15 seconds	1	45°C	15 seconds	1
	95°C	10 minutes	1	95°C	5 minutes	1
Denature	95°C	15 seconds	45	95°C	15 seconds	45
Annealing	65°C	30 seconds		65°C	30 seconds
Extension	72°C	1 minute		72°C	50 seconds
Final Denaturation	95°C	15 seconds	Continuous	95°C	15 seconds	Continuous
	95°C	15 seconds
Melting ramp	60 to 95°C	Rising 0.15 °C per second		60 to 95°C	Rising 0.075 °C per second
