## Supplementary Table 3 for "Enhancing SARS-CoV-2 Lineage surveillance through the integration of a simple and direct qPCR-based protocol adaptation with established machine learning algorithms"

### Sheet: Sheet1
Parameters	Precision	Recall	F1	Accuracy
Default	0.976812	0.976812	0.976812	0.976812
{'C': 0.001, 'degree': 2, 'gamma': 0.01, 'kernel': 'linear'}	0.811594	0.811594	0.811594	0.811594
{'C': 0.001, 'degree': 2, 'gamma': 0.01, 'kernel': 'poly'}	0.4	0.4	0.4	0.4
{'C': 0.001, 'degree': 2, 'gamma': 0.01, 'kernel': 'rbf'}	0.75942	0.75942	0.75942	0.75942
{'C': 0.001, 'degree': 2, 'gamma': 0.1, 'kernel': 'linear'}	0.811594	0.811594	0.811594	0.811594
{'C': 0.001, 'degree': 2, 'gamma': 0.1, 'kernel': 'poly'}	0.423188	0.423188	0.423188	0.423188
{'C': 0.001, 'degree': 2, 'gamma': 0.1, 'kernel': 'rbf'}	0.855072	0.855072	0.855072	0.855072
{'C': 0.001, 'degree': 2, 'gamma': 1, 'kernel': 'linear'}	0.811594	0.811594	0.811594	0.811594
{'C': 0.001, 'degree': 2, 'gamma': 1, 'kernel': 'poly'}	0.889855	0.889855	0.889855	0.889855
{'C': 0.001, 'degree': 2, 'gamma': 1, 'kernel': 'rbf'}	0.866667	0.866667	0.866667	0.866667
{'C': 0.001, 'degree': 2, 'gamma': 'auto', 'kernel': 'linear'}	0.811594	0.811594	0.811594	0.811594
{'C': 0.001, 'degree': 2, 'gamma': 'auto', 'kernel': 'poly'}	0.4	0.4	0.4	0.4
{'C': 0.001, 'degree': 2, 'gamma': 'auto', 'kernel': 'rbf'}	0.733333	0.733333	0.733333	0.733333
{'C': 0.001, 'degree': 3, 'gamma': 0.01, 'kernel': 'linear'}	0.811594	0.811594	0.811594	0.811594
{'C': 0.001, 'degree': 3, 'gamma': 0.01, 'kernel': 'poly'}	0.336232	0.336232	0.336232	0.336232
{'C': 0.001, 'degree': 3, 'gamma': 0.01, 'kernel': 'rbf'}	0.75942	0.75942	0.75942	0.75942
{'C': 0.001, 'degree': 3, 'gamma': 0.1, 'kernel': 'linear'}	0.811594	0.811594	0.811594	0.811594
{'C': 0.001, 'degree': 3, 'gamma': 0.1, 'kernel': 'poly'}	0.605797	0.605797	0.605797	0.605797
{'C': 0.001, 'degree': 3, 'gamma': 0.1, 'kernel': 'rbf'}	0.855072	0.855072	0.855072	0.855072
{'C': 0.001, 'degree': 3, 'gamma': 1, 'kernel': 'linear'}	0.811594	0.811594	0.811594	0.811594
{'C': 0.001, 'degree': 3, 'gamma': 1, 'kernel': 'poly'}	0.930435	0.930435	0.930435	0.930435
{'C': 0.001, 'degree': 3, 'gamma': 1, 'kernel': 'rbf'}	0.866667	0.866667	0.866667	0.866667
{'C': 0.001, 'degree': 3, 'gamma': 'auto', 'kernel': 'linear'}	0.811594	0.811594	0.811594	0.811594
{'C': 0.001, 'degree': 3, 'gamma': 'auto', 'kernel': 'poly'}	0.336232	0.336232	0.336232	0.336232
{'C': 0.001, 'degree': 3, 'gamma': 'auto', 'kernel': 'rbf'}	0.733333	0.733333	0.733333	0.733333
{'C': 0.001, 'degree': 4, 'gamma': 0.01, 'kernel': 'linear'}	0.811594	0.811594	0.811594	0.811594
{'C': 0.001, 'degree': 4, 'gamma': 0.01, 'kernel': 'poly'}	0.315942	0.315942	0.315942	0.315942
{'C': 0.001, 'degree': 4, 'gamma': 0.01, 'kernel': 'rbf'}	0.75942	0.75942	0.75942	0.75942
{'C': 0.001, 'degree': 4, 'gamma': 0.1, 'kernel': 'linear'}	0.811594	0.811594	0.811594	0.811594
{'C': 0.001, 'degree': 4, 'gamma': 0.1, 'kernel': 'poly'}	0.684058	0.684058	0.684058	0.684058
{'C': 0.001, 'degree': 4, 'gamma': 0.1, 'kernel': 'rbf'}	0.855072	0.855072	0.855072	0.855072
{'C': 0.001, 'degree': 4, 'gamma': 1, 'kernel': 'linear'}	0.811594	0.811594	0.811594	0.811594
{'C': 0.001, 'degree': 4, 'gamma': 1, 'kernel': 'poly'}	0.950725	0.950725	0.950725	0.950725
{'C': 0.001, 'degree': 4, 'gamma': 1, 'kernel': 'rbf'}	0.866667	0.866667	0.866667	0.866667
{'C': 0.001, 'degree': 4, 'gamma': 'auto', 'kernel': 'linear'}	0.811594	0.811594	0.811594	0.811594
{'C': 0.001, 'degree': 4, 'gamma': 'auto', 'kernel': 'poly'}	0.315942	0.315942	0.315942	0.315942
{'C': 0.001, 'degree': 4, 'gamma': 'auto', 'kernel': 'rbf'}	0.733333	0.733333	0.733333	0.733333
{'C': 0.01, 'degree': 2, 'gamma': 0.01, 'kernel': 'linear'}	0.915942	0.915942	0.915942	0.915942
{'C': 0.01, 'degree': 2, 'gamma': 0.01, 'kernel': 'poly'}	0.4	0.4	0.4	0.4
{'C': 0.01, 'degree': 2, 'gamma': 0.01, 'kernel': 'rbf'}	0.75942	0.75942	0.75942	0.75942
{'C': 0.01, 'degree': 2, 'gamma': 0.1, 'kernel': 'linear'}	0.915942	0.915942	0.915942	0.915942
{'C': 0.01, 'degree': 2, 'gamma': 0.1, 'kernel': 'poly'}	0.805797	0.805797	0.805797	0.805797
{'C': 0.01, 'degree': 2, 'gamma': 0.1, 'kernel': 'rbf'}	0.855072	0.855072	0.855072	0.855072
{'C': 0.01, 'degree': 2, 'gamma': 1, 'kernel': 'linear'}	0.915942	0.915942	0.915942	0.915942
{'C': 0.01, 'degree': 2, 'gamma': 1, 'kernel': 'poly'}	0.953623	0.953623	0.953623	0.953623
{'C': 0.01, 'degree': 2, 'gamma': 1, 'kernel': 'rbf'}	0.866667	0.866667	0.866667	0.866667
{'C': 0.01, 'degree': 2, 'gamma': 'auto', 'kernel': 'linear'}	0.915942	0.915942	0.915942	0.915942
{'C': 0.01, 'degree': 2, 'gamma': 'auto', 'kernel': 'poly'}	0.4	0.4	0.4	0.4
{'C': 0.01, 'degree': 2, 'gamma': 'auto', 'kernel': 'rbf'}	0.733333	0.733333	0.733333	0.733333
{'C': 0.01, 'degree': 3, 'gamma': 0.01, 'kernel': 'linear'}	0.915942	0.915942	0.915942	0.915942
{'C': 0.01, 'degree': 3, 'gamma': 0.01, 'kernel': 'poly'}	0.336232	0.336232	0.336232	0.336232
{'C': 0.01, 'degree': 3, 'gamma': 0.01, 'kernel': 'rbf'}	0.75942	0.75942	0.75942	0.75942
{'C': 0.01, 'degree': 3, 'gamma': 0.1, 'kernel': 'linear'}	0.915942	0.915942	0.915942	0.915942
{'C': 0.01, 'degree': 3, 'gamma': 0.1, 'kernel': 'poly'}	0.814493	0.814493	0.814493	0.814493
{'C': 0.01, 'degree': 3, 'gamma': 0.1, 'kernel': 'rbf'}	0.855072	0.855072	0.855072	0.855072
{'C': 0.01, 'degree': 3, 'gamma': 1, 'kernel': 'linear'}	0.915942	0.915942	0.915942	0.915942
{'C': 0.01, 'degree': 3, 'gamma': 1, 'kernel': 'poly'}	0.962319	0.962319	0.962319	0.962319
{'C': 0.01, 'degree': 3, 'gamma': 1, 'kernel': 'rbf'}	0.866667	0.866667	0.866667	0.866667
{'C': 0.01, 'degree': 3, 'gamma': 'auto', 'kernel': 'linear'}	0.915942	0.915942	0.915942	0.915942
{'C': 0.01, 'degree': 3, 'gamma': 'auto', 'kernel': 'poly'}	0.336232	0.336232	0.336232	0.336232
{'C': 0.01, 'degree': 3, 'gamma': 'auto', 'kernel': 'rbf'}	0.733333	0.733333	0.733333	0.733333
{'C': 0.01, 'degree': 4, 'gamma': 0.01, 'kernel': 'linear'}	0.915942	0.915942	0.915942	0.915942
{'C': 0.01, 'degree': 4, 'gamma': 0.01, 'kernel': 'poly'}	0.315942	0.315942	0.315942	0.315942
{'C': 0.01, 'degree': 4, 'gamma': 0.01, 'kernel': 'rbf'}	0.75942	0.75942	0.75942	0.75942
{'C': 0.01, 'degree': 4, 'gamma': 0.1, 'kernel': 'linear'}	0.915942	0.915942	0.915942	0.915942
{'C': 0.01, 'degree': 4, 'gamma': 0.1, 'kernel': 'poly'}	0.814493	0.814493	0.814493	0.814493
{'C': 0.01, 'degree': 4, 'gamma': 0.1, 'kernel': 'rbf'}	0.855072	0.855072	0.855072	0.855072
{'C': 0.01, 'degree': 4, 'gamma': 1, 'kernel': 'linear'}	0.915942	0.915942	0.915942	0.915942
{'C': 0.01, 'degree': 4, 'gamma': 1, 'kernel': 'poly'}	0.962319	0.962319	0.962319	0.962319
{'C': 0.01, 'degree': 4, 'gamma': 1, 'kernel': 'rbf'}	0.866667	0.866667	0.866667	0.866667
{'C': 0.01, 'degree': 4, 'gamma': 'auto', 'kernel': 'linear'}	0.915942	0.915942	0.915942	0.915942
{'C': 0.01, 'degree': 4, 'gamma': 'auto', 'kernel': 'poly'}	0.315942	0.315942	0.315942	0.315942
{'C': 0.01, 'degree': 4, 'gamma': 'auto', 'kernel': 'rbf'}	0.733333	0.733333	0.733333	0.733333
{'C': 0.1, 'degree': 2, 'gamma': 0.01, 'kernel': 'linear'}	0.95942	0.95942	0.95942	0.95942
{'C': 0.1, 'degree': 2, 'gamma': 0.01, 'kernel': 'poly'}	0.423188	0.423188	0.423188	0.423188
{'C': 0.1, 'degree': 2, 'gamma': 0.01, 'kernel': 'rbf'}	0.857971	0.857971	0.857971	0.857971
{'C': 0.1, 'degree': 2, 'gamma': 0.1, 'kernel': 'linear'}	0.95942	0.95942	0.95942	0.95942
{'C': 0.1, 'degree': 2, 'gamma': 0.1, 'kernel': 'poly'}	0.889855	0.889855	0.889855	0.889855
{'C': 0.1, 'degree': 2, 'gamma': 0.1, 'kernel': 'rbf'}	0.918841	0.918841	0.918841	0.918841
{'C': 0.1, 'degree': 2, 'gamma': 1, 'kernel': 'linear'}	0.95942	0.95942	0.95942	0.95942
{'C': 0.1, 'degree': 2, 'gamma': 1, 'kernel': 'poly'}	0.971014	0.971014	0.971014	0.971014
{'C': 0.1, 'degree': 2, 'gamma': 1, 'kernel': 'rbf'}	0.93913	0.93913	0.93913	0.93913
{'C': 0.1, 'degree': 2, 'gamma': 'auto', 'kernel': 'linear'}	0.95942	0.95942	0.95942	0.95942
{'C': 0.1, 'degree': 2, 'gamma': 'auto', 'kernel': 'poly'}	0.4	0.4	0.4	0.4
{'C': 0.1, 'degree': 2, 'gamma': 'auto', 'kernel': 'rbf'}	0.811594	0.811594	0.811594	0.811594
{'C': 0.1, 'degree': 3, 'gamma': 0.01, 'kernel': 'linear'}	0.95942	0.95942	0.95942	0.95942
{'C': 0.1, 'degree': 3, 'gamma': 0.01, 'kernel': 'poly'}	0.336232	0.336232	0.336232	0.336232
{'C': 0.1, 'degree': 3, 'gamma': 0.01, 'kernel': 'rbf'}	0.857971	0.857971	0.857971	0.857971
{'C': 0.1, 'degree': 3, 'gamma': 0.1, 'kernel': 'linear'}	0.95942	0.95942	0.95942	0.95942
{'C': 0.1, 'degree': 3, 'gamma': 0.1, 'kernel': 'poly'}	0.875362	0.875362	0.875362	0.875362
{'C': 0.1, 'degree': 3, 'gamma': 0.1, 'kernel': 'rbf'}	0.918841	0.918841	0.918841	0.918841
{'C': 0.1, 'degree': 3, 'gamma': 1, 'kernel': 'linear'}	0.95942	0.95942	0.95942	0.95942
{'C': 0.1, 'degree': 3, 'gamma': 1, 'kernel': 'poly'}	0.971014	0.971014	0.971014	0.971014
{'C': 0.1, 'degree': 3, 'gamma': 1, 'kernel': 'rbf'}	0.93913	0.93913	0.93913	0.93913
{'C': 0.1, 'degree': 3, 'gamma': 'auto', 'kernel': 'linear'}	0.95942	0.95942	0.95942	0.95942
{'C': 0.1, 'degree': 3, 'gamma': 'auto', 'kernel': 'poly'}	0.336232	0.336232	0.336232	0.336232
{'C': 0.1, 'degree': 3, 'gamma': 'auto', 'kernel': 'rbf'}	0.811594	0.811594	0.811594	0.811594
{'C': 0.1, 'degree': 4, 'gamma': 0.01, 'kernel': 'linear'}	0.95942	0.95942	0.95942	0.95942
{'C': 0.1, 'degree': 4, 'gamma': 0.01, 'kernel': 'poly'}	0.315942	0.315942	0.315942	0.315942
{'C': 0.1, 'degree': 4, 'gamma': 0.01, 'kernel': 'rbf'}	0.857971	0.857971	0.857971	0.857971
{'C': 0.1, 'degree': 4, 'gamma': 0.1, 'kernel': 'linear'}	0.95942	0.95942	0.95942	0.95942
{'C': 0.1, 'degree': 4, 'gamma': 0.1, 'kernel': 'poly'}	0.872464	0.872464	0.872464	0.872464
{'C': 0.1, 'degree': 4, 'gamma': 0.1, 'kernel': 'rbf'}	0.918841	0.918841	0.918841	0.918841
{'C': 0.1, 'degree': 4, 'gamma': 1, 'kernel': 'linear'}	0.95942	0.95942	0.95942	0.95942
{'C': 0.1, 'degree': 4, 'gamma': 1, 'kernel': 'poly'}	0.962319	0.962319	0.962319	0.962319
{'C': 0.1, 'degree': 4, 'gamma': 1, 'kernel': 'rbf'}	0.93913	0.93913	0.93913	0.93913
{'C': 0.1, 'degree': 4, 'gamma': 'auto', 'kernel': 'linear'}	0.95942	0.95942	0.95942	0.95942
{'C': 0.1, 'degree': 4, 'gamma': 'auto', 'kernel': 'poly'}	0.315942	0.315942	0.315942	0.315942
{'C': 0.1, 'degree': 4, 'gamma': 'auto', 'kernel': 'rbf'}	0.811594	0.811594	0.811594	0.811594
{'C': 1, 'degree': 2, 'gamma': 0.01, 'kernel': 'linear'}	0.973913	0.973913	0.973913	0.973913
{'C': 1, 'degree': 2, 'gamma': 0.01, 'kernel': 'poly'}	0.805797	0.805797	0.805797	0.805797
{'C': 1, 'degree': 2, 'gamma': 0.01, 'kernel': 'rbf'}	0.942029	0.942029	0.942029	0.942029
{'C': 1, 'degree': 2, 'gamma': 0.1, 'kernel': 'linear'}	0.973913	0.973913	0.973913	0.973913
{'C': 1, 'degree': 2, 'gamma': 0.1, 'kernel': 'poly'}	0.953623	0.953623	0.953623	0.953623
{'C': 1, 'degree': 2, 'gamma': 0.1, 'kernel': 'rbf'}	0.982609	0.982609	0.982609	0.982609
{'C': 1, 'degree': 2, 'gamma': 1, 'kernel': 'linear'}	0.973913	0.973913	0.973913	0.973913
{'C': 1, 'degree': 2, 'gamma': 1, 'kernel': 'poly'}	0.973913	0.973913	0.973913	0.973913
{'C': 1, 'degree': 2, 'gamma': 1, 'kernel': 'rbf'}	0.968116	0.968116	0.968116	0.968116
{'C': 1, 'degree': 2, 'gamma': 'auto', 'kernel': 'linear'}	0.973913	0.973913	0.973913	0.973913
{'C': 1, 'degree': 2, 'gamma': 'auto', 'kernel': 'poly'}	0.666667	0.666667	0.666667	0.666667
{'C': 1, 'degree': 2, 'gamma': 'auto', 'kernel': 'rbf'}	0.921739	0.921739	0.921739	0.921739
{'C': 1, 'degree': 3, 'gamma': 0.01, 'kernel': 'linear'}	0.973913	0.973913	0.973913	0.973913
{'C': 1, 'degree': 3, 'gamma': 0.01, 'kernel': 'poly'}	0.605797	0.605797	0.605797	0.605797
{'C': 1, 'degree': 3, 'gamma': 0.01, 'kernel': 'rbf'}	0.942029	0.942029	0.942029	0.942029
{'C': 1, 'degree': 3, 'gamma': 0.1, 'kernel': 'linear'}	0.973913	0.973913	0.973913	0.973913
{'C': 1, 'degree': 3, 'gamma': 0.1, 'kernel': 'poly'}	0.930435	0.930435	0.930435	0.930435
{'C': 1, 'degree': 3, 'gamma': 0.1, 'kernel': 'rbf'}	0.982609	0.982609	0.982609	0.982609
{'C': 1, 'degree': 3, 'gamma': 1, 'kernel': 'linear'}	0.973913	0.973913	0.973913	0.973913
{'C': 1, 'degree': 3, 'gamma': 1, 'kernel': 'poly'}	0.95942	0.95942	0.95942	0.95942
{'C': 1, 'degree': 3, 'gamma': 1, 'kernel': 'rbf'}	0.968116	0.968116	0.968116	0.968116
{'C': 1, 'degree': 3, 'gamma': 'auto', 'kernel': 'linear'}	0.973913	0.973913	0.973913	0.973913
{'C': 1, 'degree': 3, 'gamma': 'auto', 'kernel': 'poly'}	0.336232	0.336232	0.336232	0.336232
{'C': 1, 'degree': 3, 'gamma': 'auto', 'kernel': 'rbf'}	0.921739	0.921739	0.921739	0.921739
{'C': 1, 'degree': 4, 'gamma': 0.01, 'kernel': 'linear'}	0.973913	0.973913	0.973913	0.973913
{'C': 1, 'degree': 4, 'gamma': 0.01, 'kernel': 'poly'}	0.4	0.4	0.4	0.4
{'C': 1, 'degree': 4, 'gamma': 0.01, 'kernel': 'rbf'}	0.942029	0.942029	0.942029	0.942029
{'C': 1, 'degree': 4, 'gamma': 0.1, 'kernel': 'linear'}	0.973913	0.973913	0.973913	0.973913
{'C': 1, 'degree': 4, 'gamma': 0.1, 'kernel': 'poly'}	0.921739	0.921739	0.921739	0.921739
{'C': 1, 'degree': 4, 'gamma': 0.1, 'kernel': 'rbf'}	0.982609	0.982609	0.982609	0.982609
{'C': 1, 'degree': 4, 'gamma': 1, 'kernel': 'linear'}	0.973913	0.973913	0.973913	0.973913
{'C': 1, 'degree': 4, 'gamma': 1, 'kernel': 'poly'}	0.968116	0.968116	0.968116	0.968116
{'C': 1, 'degree': 4, 'gamma': 1, 'kernel': 'rbf'}	0.968116	0.968116	0.968116	0.968116
{'C': 1, 'degree': 4, 'gamma': 'auto', 'kernel': 'linear'}	0.973913	0.973913	0.973913	0.973913
{'C': 1, 'degree': 4, 'gamma': 'auto', 'kernel': 'poly'}	0.315942	0.315942	0.315942	0.315942
{'C': 1, 'degree': 4, 'gamma': 'auto', 'kernel': 'rbf'}	0.921739	0.921739	0.921739	0.921739
{'C': 10, 'degree': 2, 'gamma': 0.01, 'kernel': 'linear'}	0.97971	0.97971	0.97971	0.97971
{'C': 10, 'degree': 2, 'gamma': 0.01, 'kernel': 'poly'}	0.889855	0.889855	0.889855	0.889855
{'C': 10, 'degree': 2, 'gamma': 0.01, 'kernel': 'rbf'}	0.971014	0.971014	0.971014	0.971014
{'C': 10, 'degree': 2, 'gamma': 0.1, 'kernel': 'linear'}	0.97971	0.97971	0.97971	0.97971
{'C': 10, 'degree': 2, 'gamma': 0.1, 'kernel': 'poly'}	0.971014	0.971014	0.971014	0.971014
{'C': 10, 'degree': 2, 'gamma': 0.1, 'kernel': 'rbf'}	0.976812	0.976812	0.976812	0.976812
{'C': 10, 'degree': 2, 'gamma': 1, 'kernel': 'linear'}	0.97971	0.97971	0.97971	0.97971
{'C': 10, 'degree': 2, 'gamma': 1, 'kernel': 'poly'}	0.968116	0.968116	0.968116	0.968116
{'C': 10, 'degree': 2, 'gamma': 1, 'kernel': 'rbf'}	0.976812	0.976812	0.976812	0.976812
{'C': 10, 'degree': 2, 'gamma': 'auto', 'kernel': 'linear'}	0.97971	0.97971	0.97971	0.97971
{'C': 10, 'degree': 2, 'gamma': 'auto', 'kernel': 'poly'}	0.86087	0.86087	0.86087	0.86087
{'C': 10, 'degree': 2, 'gamma': 'auto', 'kernel': 'rbf'}	0.965217	0.965217	0.965217	0.965217
{'C': 10, 'degree': 3, 'gamma': 0.01, 'kernel': 'linear'}	0.97971	0.97971	0.97971	0.97971
{'C': 10, 'degree': 3, 'gamma': 0.01, 'kernel': 'poly'}	0.814493	0.814493	0.814493	0.814493
{'C': 10, 'degree': 3, 'gamma': 0.01, 'kernel': 'rbf'}	0.971014	0.971014	0.971014	0.971014
{'C': 10, 'degree': 3, 'gamma': 0.1, 'kernel': 'linear'}	0.97971	0.97971	0.97971	0.97971
{'C': 10, 'degree': 3, 'gamma': 0.1, 'kernel': 'poly'}	0.962319	0.962319	0.962319	0.962319
{'C': 10, 'degree': 3, 'gamma': 0.1, 'kernel': 'rbf'}	0.976812	0.976812	0.976812	0.976812
{'C': 10, 'degree': 3, 'gamma': 1, 'kernel': 'linear'}	0.97971	0.97971	0.97971	0.97971
{'C': 10, 'degree': 3, 'gamma': 1, 'kernel': 'poly'}	0.968116	0.968116	0.968116	0.968116
{'C': 10, 'degree': 3, 'gamma': 1, 'kernel': 'rbf'}	0.976812	0.976812	0.976812	0.976812
{'C': 10, 'degree': 3, 'gamma': 'auto', 'kernel': 'linear'}	0.97971	0.97971	0.97971	0.97971
{'C': 10, 'degree': 3, 'gamma': 'auto', 'kernel': 'poly'}	0.663768	0.663768	0.663768	0.663768
{'C': 10, 'degree': 3, 'gamma': 'auto', 'kernel': 'rbf'}	0.965217	0.965217	0.965217	0.965217
{'C': 10, 'degree': 4, 'gamma': 0.01, 'kernel': 'linear'}	0.97971	0.97971	0.97971	0.97971
{'C': 10, 'degree': 4, 'gamma': 0.01, 'kernel': 'poly'}	0.684058	0.684058	0.684058	0.684058
{'C': 10, 'degree': 4, 'gamma': 0.01, 'kernel': 'rbf'}	0.971014	0.971014	0.971014	0.971014
{'C': 10, 'degree': 4, 'gamma': 0.1, 'kernel': 'linear'}	0.97971	0.97971	0.97971	0.97971
{'C': 10, 'degree': 4, 'gamma': 0.1, 'kernel': 'poly'}	0.950725	0.950725	0.950725	0.950725
{'C': 10, 'degree': 4, 'gamma': 0.1, 'kernel': 'rbf'}	0.976812	0.976812	0.976812	0.976812
{'C': 10, 'degree': 4, 'gamma': 1, 'kernel': 'linear'}	0.97971	0.97971	0.97971	0.97971
{'C': 10, 'degree': 4, 'gamma': 1, 'kernel': 'poly'}	0.968116	0.968116	0.968116	0.968116
{'C': 10, 'degree': 4, 'gamma': 1, 'kernel': 'rbf'}	0.976812	0.976812	0.976812	0.976812
{'C': 10, 'degree': 4, 'gamma': 'auto', 'kernel': 'linear'}	0.97971	0.97971	0.97971	0.97971
{'C': 10, 'degree': 4, 'gamma': 'auto', 'kernel': 'poly'}	0.373913	0.373913	0.373913	0.373913
{'C': 10, 'degree': 4, 'gamma': 'auto', 'kernel': 'rbf'}	0.965217	0.965217	0.965217	0.965217
{'C': 100, 'degree': 2, 'gamma': 0.01, 'kernel': 'linear'}	0.965217	0.965217	0.965217	0.965217
{'C': 100, 'degree': 2, 'gamma': 0.01, 'kernel': 'poly'}	0.953623	0.953623	0.953623	0.953623
{'C': 100, 'degree': 2, 'gamma': 0.01, 'kernel': 'rbf'}	0.982609	0.982609	0.982609	0.982609
{'C': 100, 'degree': 2, 'gamma': 0.1, 'kernel': 'linear'}	0.965217	0.965217	0.965217	0.965217
{'C': 100, 'degree': 2, 'gamma': 0.1, 'kernel': 'poly'}	0.973913	0.973913	0.973913	0.973913
{'C': 100, 'degree': 2, 'gamma': 0.1, 'kernel': 'rbf'}	0.97971	0.97971	0.97971	0.97971
{'C': 100, 'degree': 2, 'gamma': 1, 'kernel': 'linear'}	0.965217	0.965217	0.965217	0.965217
{'C': 100, 'degree': 2, 'gamma': 1, 'kernel': 'poly'}	0.968116	0.968116	0.968116	0.968116
{'C': 100, 'degree': 2, 'gamma': 1, 'kernel': 'rbf'}	0.976812	0.976812	0.976812	0.976812
{'C': 100, 'degree': 2, 'gamma': 'auto', 'kernel': 'linear'}	0.965217	0.965217	0.965217	0.965217
{'C': 100, 'degree': 2, 'gamma': 'auto', 'kernel': 'poly'}	0.915942	0.915942	0.915942	0.915942
{'C': 100, 'degree': 2, 'gamma': 'auto', 'kernel': 'rbf'}	0.982609	0.982609	0.982609	0.982609
{'C': 100, 'degree': 3, 'gamma': 0.01, 'kernel': 'linear'}	0.965217	0.965217	0.965217	0.965217
{'C': 100, 'degree': 3, 'gamma': 0.01, 'kernel': 'poly'}	0.875362	0.875362	0.875362	0.875362
{'C': 100, 'degree': 3, 'gamma': 0.01, 'kernel': 'rbf'}	0.982609	0.982609	0.982609	0.982609
{'C': 100, 'degree': 3, 'gamma': 0.1, 'kernel': 'linear'}	0.965217	0.965217	0.965217	0.965217
{'C': 100, 'degree': 3, 'gamma': 0.1, 'kernel': 'poly'}	0.971014	0.971014	0.971014	0.971014
{'C': 100, 'degree': 3, 'gamma': 0.1, 'kernel': 'rbf'}	0.97971	0.97971	0.97971	0.97971
{'C': 100, 'degree': 3, 'gamma': 1, 'kernel': 'linear'}	0.965217	0.965217	0.965217	0.965217
{'C': 100, 'degree': 3, 'gamma': 1, 'kernel': 'poly'}	0.968116	0.968116	0.968116	0.968116
{'C': 100, 'degree': 3, 'gamma': 1, 'kernel': 'rbf'}	0.976812	0.976812	0.976812	0.976812
{'C': 100, 'degree': 3, 'gamma': 'auto', 'kernel': 'linear'}	0.965217	0.965217	0.965217	0.965217
{'C': 100, 'degree': 3, 'gamma': 'auto', 'kernel': 'poly'}	0.823188	0.823188	0.823188	0.823188
{'C': 100, 'degree': 3, 'gamma': 'auto', 'kernel': 'rbf'}	0.982609	0.982609	0.982609	0.982609
{'C': 100, 'degree': 4, 'gamma': 0.01, 'kernel': 'linear'}	0.965217	0.965217	0.965217	0.965217
{'C': 100, 'degree': 4, 'gamma': 0.01, 'kernel': 'poly'}	0.814493	0.814493	0.814493	0.814493
{'C': 100, 'degree': 4, 'gamma': 0.01, 'kernel': 'rbf'}	0.982609	0.982609	0.982609	0.982609
{'C': 100, 'degree': 4, 'gamma': 0.1, 'kernel': 'linear'}	0.965217	0.965217	0.965217	0.965217
{'C': 100, 'degree': 4, 'gamma': 0.1, 'kernel': 'poly'}	0.962319	0.962319	0.962319	0.962319
{'C': 100, 'degree': 4, 'gamma': 0.1, 'kernel': 'rbf'}	0.97971	0.97971	0.97971	0.97971
{'C': 100, 'degree': 4, 'gamma': 1, 'kernel': 'linear'}	0.965217	0.965217	0.965217	0.965217
{'C': 100, 'degree': 4, 'gamma': 1, 'kernel': 'poly'}	0.968116	0.968116	0.968116	0.968116
{'C': 100, 'degree': 4, 'gamma': 1, 'kernel': 'rbf'}	0.976812	0.976812	0.976812	0.976812
{'C': 100, 'degree': 4, 'gamma': 'auto', 'kernel': 'linear'}	0.965217	0.965217	0.965217	0.965217
{'C': 100, 'degree': 4, 'gamma': 'auto', 'kernel': 'poly'}	0.666667	0.666667	0.666667	0.666667
{'C': 100, 'degree': 4, 'gamma': 'auto', 'kernel': 'rbf'}	0.982609	0.982609	0.982609	0.982609
{'C': 1000, 'degree': 2, 'gamma': 0.01, 'kernel': 'linear'}	0.956522	0.956522	0.956522	0.956522
{'C': 1000, 'degree': 2, 'gamma': 0.01, 'kernel': 'poly'}	0.971014	0.971014	0.971014	0.971014
{'C': 1000, 'degree': 2, 'gamma': 0.01, 'kernel': 'rbf'}	0.982609	0.982609	0.982609	0.982609
{'C': 1000, 'degree': 2, 'gamma': 0.1, 'kernel': 'linear'}	0.956522	0.956522	0.956522	0.956522
{'C': 1000, 'degree': 2, 'gamma': 0.1, 'kernel': 'poly'}	0.968116	0.968116	0.968116	0.968116
{'C': 1000, 'degree': 2, 'gamma': 0.1, 'kernel': 'rbf'}	0.965217	0.965217	0.965217	0.965217
{'C': 1000, 'degree': 2, 'gamma': 1, 'kernel': 'linear'}	0.956522	0.956522	0.956522	0.956522
{'C': 1000, 'degree': 2, 'gamma': 1, 'kernel': 'poly'}	0.968116	0.968116	0.968116	0.968116
{'C': 1000, 'degree': 2, 'gamma': 1, 'kernel': 'rbf'}	0.976812	0.976812	0.976812	0.976812
{'C': 1000, 'degree': 2, 'gamma': 'auto', 'kernel': 'linear'}	0.956522	0.956522	0.956522	0.956522
{'C': 1000, 'degree': 2, 'gamma': 'auto', 'kernel': 'poly'}	0.968116	0.968116	0.968116	0.968116
{'C': 1000, 'degree': 2, 'gamma': 'auto', 'kernel': 'rbf'}	0.976812	0.976812	0.976812	0.976812
{'C': 1000, 'degree': 3, 'gamma': 0.01, 'kernel': 'linear'}	0.956522	0.956522	0.956522	0.956522
{'C': 1000, 'degree': 3, 'gamma': 0.01, 'kernel': 'poly'}	0.930435	0.930435	0.930435	0.930435
{'C': 1000, 'degree': 3, 'gamma': 0.01, 'kernel': 'rbf'}	0.982609	0.982609	0.982609	0.982609
{'C': 1000, 'degree': 3, 'gamma': 0.1, 'kernel': 'linear'}	0.956522	0.956522	0.956522	0.956522
{'C': 1000, 'degree': 3, 'gamma': 0.1, 'kernel': 'poly'}	0.95942	0.95942	0.95942	0.95942
{'C': 1000, 'degree': 3, 'gamma': 0.1, 'kernel': 'rbf'}	0.965217	0.965217	0.965217	0.965217
{'C': 1000, 'degree': 3, 'gamma': 1, 'kernel': 'linear'}	0.956522	0.956522	0.956522	0.956522
{'C': 1000, 'degree': 3, 'gamma': 1, 'kernel': 'poly'}	0.968116	0.968116	0.968116	0.968116
{'C': 1000, 'degree': 3, 'gamma': 1, 'kernel': 'rbf'}	0.976812	0.976812	0.976812	0.976812
{'C': 1000, 'degree': 3, 'gamma': 'auto', 'kernel': 'linear'}	0.956522	0.956522	0.956522	0.956522
{'C': 1000, 'degree': 3, 'gamma': 'auto', 'kernel': 'poly'}	0.881159	0.881159	0.881159	0.881159
{'C': 1000, 'degree': 3, 'gamma': 'auto', 'kernel': 'rbf'}	0.976812	0.976812	0.976812	0.976812
{'C': 1000, 'degree': 4, 'gamma': 0.01, 'kernel': 'linear'}	0.956522	0.956522	0.956522	0.956522
{'C': 1000, 'degree': 4, 'gamma': 0.01, 'kernel': 'poly'}	0.872464	0.872464	0.872464	0.872464
{'C': 1000, 'degree': 4, 'gamma': 0.01, 'kernel': 'rbf'}	0.982609	0.982609	0.982609	0.982609
{'C': 1000, 'degree': 4, 'gamma': 0.1, 'kernel': 'linear'}	0.956522	0.956522	0.956522	0.956522
{'C': 1000, 'degree': 4, 'gamma': 0.1, 'kernel': 'poly'}	0.962319	0.962319	0.962319	0.962319
{'C': 1000, 'degree': 4, 'gamma': 0.1, 'kernel': 'rbf'}	0.965217	0.965217	0.965217	0.965217
{'C': 1000, 'degree': 4, 'gamma': 1, 'kernel': 'linear'}	0.956522	0.956522	0.956522	0.956522
{'C': 1000, 'degree': 4, 'gamma': 1, 'kernel': 'poly'}	0.968116	0.968116	0.968116	0.968116
{'C': 1000, 'degree': 4, 'gamma': 1, 'kernel': 'rbf'}	0.976812	0.976812	0.976812	0.976812
{'C': 1000, 'degree': 4, 'gamma': 'auto', 'kernel': 'linear'}	0.956522	0.956522	0.956522	0.956522
{'C': 1000, 'degree': 4, 'gamma': 'auto', 'kernel': 'poly'}	0.8	0.8	0.8	0.8
{'C': 1000, 'degree': 4, 'gamma': 'auto', 'kernel': 'rbf'}	0.976812	0.976812	0.976812	0.976812
